# Metabolomic and Lipidomic Analysis of Manganese-Associated Parkinsonism: a Case-Control Study in Brescia, Italy

**DOI:** 10.1101/2024.09.04.24313002

**Authors:** Freeman Lewis, Daniel Shoieb, Somaiyeh Azmoun, Elena Colicino, Yan Jin, Jinhua Chi, Haiwei Gu, Donatella Placidi, Alessandro Padovani, Andrea Pilotto, Fulvio Pepe, Marinella Turla, Patrizia Crippa, Xuexia Wang, Roberto G Lucchini

**Author notes:** Contributing authors. These authors contributed equally to this work (Freeman Lewis, Daniel Shoieb).

## Abstract

**Background and Objectives:** Excessive Manganese (Mn) exposure is neurotoxic and can cause Mn-Induced Parkinsonism (MnIP), marked by cognitive and motor dysfunction. Although metabolomic and lipidomic research in Parkinsonism (PD) patients exists, it remains limited. This study hypothesizes distinct metabolomic and lipidomic profiles based on exposure status, disease diagnosis, and their interaction.

**Methods:** We used a case-control design with a 2×2 factorial framework to investigate the metabolomic and lipidomic alterations associated with Mn exposure and their link to PD. The study population of 97 individuals was divided into four groups: non-exposed controls (n=23), exposed controls (n=25), non-exposed with PD (n=26) and exposed with PD (n=23). Cases, defined by at least two cardinal PD features (excluding vascular, iatrogenic, and traumatic origins), were recruited from movement disorder clinics in four hospitals in Brescia, Northern Italy. Controls, free from neurological or psychiatric conditions, were selected from the same hospitals. Exposed subjects resided in metallurgic regions (Val Camonica and Bagnolo Mella) for at least 8 continuous years, while non-exposed subjects lived in low-exposure areas around Lake Garda and Brescia city. We conducted untargeted analyses of metabolites and lipids in whole blood samples using ultra-high-performance liquid chromatography (UHPLC) and mass spectrometry (MS), followed by statistical analyses including Principal Component Analysis (PCA), Partial Least Squares–Discriminant Analysis (PLS-DA), and Two-Way Analysis of Covariance (ANCOVA).

**Results:** Metabolomic analysis revealed modulation of alanine, aspartate, and glutamate metabolism (Impact=0.05, p=0.001) associated with disease effect; butanoate metabolism (Impact=0.03, p=0.004) with the exposure effect; and vitamin B6 metabolism (Impact=0.08, p=0.03) with the interaction effect. Differential relative abundances in 3- sulfoxy-L-Tyrosine (β=1.12, FDR p<0.001), glycocholic acid (β=0.48, FDR p=0.03), and palmitelaidic acid (β=0.30, FDR p<0.001) were linked to disease, exposure, and interaction effects, respectively. In the lipidome, ferroptosis (Pathway Lipids=11, FDR p=0.03) associated with the disease effect and sphingolipid signaling (Pathway Lipids=9, FDR p=0.04) associated with the interaction effect were significantly altered. Lipid classes triacylglycerols, ceramides, and phosphatidylethanolamines showed differential relative abundances associated with disease, exposure, and interaction effects, respectively.

**Discussion:** These findings suggest that PD and Mn exposure induce unique metabolomic and lipidomic changes, potentially serving as biomarkers for MnIP and warranting further study.
