## Supplemental Table 3 for "Metabolomic and Lipidomic Analysis of Manganese-Associated Parkinsonism: a Case-Control Study in Brescia, Italy"

Effect	Pathway Name	pval	neg_logP	Holm p	FDR	Impact
Disease	Alanine, aspartate and glutamate metabolism	0.0012788	2.8932	0.10231	0.10231	0.04808
Disease	Citrate cycle (TCA cycle)	0.010993	1.9589	0.86841	0.4397	0.14894
Disease	Glyoxylate and dicarboxylate metabolism	0.027136	1.5665	1	0.67663	0.30688
Disease	Arginine and proline metabolism	0.033832	1.4707	1	0.67663	0.01744
Disease	Caffeine metabolism	0.07976	1.0982	1	1	0
Disease	Arginine biosynthesis	0.10999	0.95866	1	1	0
Disease	Butanoate metabolism	0.1174	0.93034	1	1	0
Disease	Histidine metabolism	0.12475	0.90395	1	1	0.04918
Disease	Retinol metabolism	0.13205	0.87925	1	1	0.26289
Disease	Ether lipid metabolism	0.15361	0.81358	1	1	0
Disease	Lipoic acid metabolism	0.20871	0.68046	1	1	0
Disease	Glutathione metabolism	0.20871	0.68046	1	1	0.00709
Disease	Glycine, serine and threonine metabolism	0.24145	0.61718	1	1	0
Disease	Glycerophospholipid metabolism	0.26048	0.58422	1	1	0.04289
Disease	Pyrimidine metabolism	0.27908	0.55428	1	1	0.00555
Disease	Tryptophan metabolism	0.29123	0.53576	1	1	0.0139
Disease	Amino sugar and nucleotide sugar metabolism	0.29724	0.5269	1	1	0.10245
Disease	Steroid hormone biosynthesis	0.52365	0.28096	1	1	0
Exposure	Alanine, aspartate and glutamate metabolism	7.56E-04	3.1217	0.060452	0.060452	0.2452
Exposure	Butanoate metabolism	0.0044332	2.3533	0.35023	0.17733	0.03175
Exposure	Glyoxylate and dicarboxylate metabolism	0.019625	1.7072	1	0.52333	0.03175
Exposure	Nitrogen metabolism	0.041244	1.3846	1	0.82488	0
Exposure	Ascorbate and aldarate metabolism	0.061281	1.2127	1	0.95781	0
Exposure	Arginine biosynthesis	0.093831	1.0277	1	0.95781	0.11675
Exposure	Histidine metabolism	0.10656	0.9724	1	0.95781	0
Exposure	Starch and sucrose metabolism	0.11913	0.92398	1	0.95781	0.00974
Exposure	Pentose and glucuronate interconversions	0.12535	0.90187	1	0.95781	0.06024
Exposure	Citrate cycle (TCA cycle)	0.13154	0.88096	1	0.95781	0.09038
Exposure	Propanoate metabolism	0.14378	0.84229	1	0.95781	0
Exposure	Pyruvate metabolism	0.14985	0.82435	1	0.95781	0
Exposure	Glycolysis / Gluconeogenesis	0.16781	0.77519	1	0.95781	0
Exposure	Galactose metabolism	0.17372	0.76016	1	0.95781	0.00228
Exposure	Glutathione metabolism	0.17959	0.74572	1	0.95781	0.01966
Exposure	Porphyrin metabolism	0.19698	0.70559	1	0.98488	0
Exposure	Arginine and proline metabolism	0.22521	0.64741	1	1	0
Exposure	Pyrimidine metabolism	0.24172	0.61669	1	1	0.00555
Exposure	Tyrosine metabolism	0.2579	0.58854	1	1	0.00635
Exposure	Amino sugar and nucleotide sugar metabolism	0.2579	0.58854	1	1	0.05755
Exposure	Primary bile acid biosynthesis	0.279	0.5544	1	1	0.00805
Exposure	Purine metabolism	0.39451	0.40394	1	1	0.01623
Exposure	Steroid hormone biosynthesis	0.46586	0.33174	1	1	0
Interaction	Vitamin B6 metabolism	0.033853	1.4704	1	1	0.07843
Interaction	Pyruvate metabolism	0.084611	1.0726	1	1	0
Interaction	Glycolysis / Gluconeogenesis	0.095194	1.0214	1	1	0
Interaction	Pyrimidine metabolism	0.13988	0.85424	1	1	0.00555
Interaction	Tryptophan metabolism	0.14659	0.8339	1	1	0.0139
Interaction	Tyrosine metabolism	0.14993	0.82412	1	1	0.12972
Interaction	Steroid hormone biosynthesis	0.28929	0.53867	1	1	0
