## Supplemental Table 4 for "Metabolomic and Lipidomic Analysis of Manganese-Associated Parkinsonism: a Case-Control Study in Brescia, Italy"

### Sheet: Sheet1
Effect	Metabolite Set	Total	Hits	Expect	P value	Holm P	FDR
Disease	Amino acid metabolism pathway excerpt: histidine catabolism extension	17	3	0.103	0.000128	0.424	0.252
Disease	Biochemical pathways: part I	445	10	2.7	0.000152	0.504	0.252
Disease	The Oncogenic Action of Fumarate	32	3	0.194	0.000878	1	0.728
Disease	The Oncogenic Action of Succinate	32	3	0.194	0.000878	1	0.728
Disease	Metabolic reprogramming in colon cancer	38	3	0.231	0.00146	1	0.809
Disease	Pyruvate metabolism and Citric Acid (TCA) cycle	41	3	0.249	0.00182	1	0.809
Disease	Glucose metabolism	42	3	0.255	0.00195	1	0.809
Disease	Citric acid cycle and respiratory electron transport	42	3	0.255	0.00195	1	0.809
Disease	Lactic Acidemia	15	2	0.0911	0.00355	1	0.977
Disease	Primary Hyperoxaluria Type I	15	2	0.0911	0.00355	1	0.977
Disease	Pyruvate Carboxylase Deficiency	15	2	0.0911	0.00355	1	0.977
Disease	Signal Transduction	345	7	2.1	0.00356	1	0.977
Disease	Amino acid metabolism	109	4	0.662	0.00386	1	0.977
Disease	Alanine, aspartate and glutamate metabolism	58	3	0.352	0.00492	1	0.977
Disease	The citric acid (TCA) cycle and respiratory electron transport	58	3	0.352	0.00492	1	0.977
Disease	Creatine pathway	18	2	0.109	0.00511	1	0.977
Disease	Amino acid metabolism in triple-negative breast cancer cells	19	2	0.115	0.00569	1	0.977
Disease	TCA cycle and deficiency of pyruvate dehydrogenase complex (PDHc)	20	2	0.121	0.0063	1	0.977
Disease	Alanine and aspartate metabolism	21	2	0.128	0.00694	1	0.977
Disease	Hereditary leiomyomatosis and renal cell carcinoma pathway	21	2	0.128	0.00694	1	0.977
Disease	GPCR ligand binding	211	5	1.28	0.00781	1	0.977
Disease	Glutamate and glutamine metabolism	23	2	0.14	0.0083	1	0.977
Disease	TCA cycle (aka Krebs or citric acid cycle)	23	2	0.14	0.0083	1	0.977
Disease	Metabolic pathways of fibroblasts	25	2	0.152	0.00977	1	0.977
Disease	Proximal tubule transport	25	2	0.152	0.00977	1	0.977
Exposure	SLC-mediated transmembrane transport	155	3	0.326	0.00333	1	1
Exposure	Digestion	43	2	0.0904	0.00339	1	1
Exposure	Digestion and absorption	45	2	0.0946	0.00371	1	1
Exposure	Transport of small molecules	208	3	0.437	0.00764	1	1
Exposure	Sensory perception of sour taste	4	1	0.00841	0.00839	1	1
Exposure	Sodium-coupled sulphate, di- and tri-carboxylate transporters	4	1	0.00841	0.00839	1	1
Exposure	Transport of bile salts and organic acids, metal ions and amine compounds	76	2	0.16	0.0103	1	1
Exposure	Intestinal saccharidase deficiencies	5	1	0.0105	0.0105	1	1
Exposure	Defective ABCB11 causes PFIC2 and BRIC2	6	1	0.0126	0.0126	1	1
Exposure	Fluoroacetic acid toxicity	7	1	0.0147	0.0146	1	1
Exposure	Sensory perception of taste	98	2	0.206	0.0168	1	1
Exposure	Lafutidine H2-Antihistamine Action	10	1	0.021	0.0208	1	1
Exposure	Acetaminophen Metabolism Pathway	13	1	0.0273	0.027	1	1
Exposure	Monoamine transport	14	1	0.0294	0.0291	1	1
Exposure	Carnitine metabolism	15	1	0.0315	0.0311	1	1
Exposure	Transfer of Acetyl Groups into Mitochondria	15	1	0.0315	0.0311	1	1
Exposure	Transport of organic anions	16	1	0.0336	0.0332	1	1
Exposure	Digestion of dietary lipid	17	1	0.0357	0.0352	1	1
Exposure	Amino acid metabolism pathway excerpt: histidine catabolism extension	17	1	0.0357	0.0352	1	1
Exposure	Digestion of dietary carbohydrate	18	1	0.0378	0.0372	1	1
Exposure	Amino acid metabolism in triple-negative breast cancer cells	19	1	0.0399	0.0393	1	1
Exposure	Iron uptake and transport	20	1	0.042	0.0413	1	1
Exposure	Recycling of bile acids and salts	20	1	0.042	0.0413	1	1
Exposure	TCA cycle and deficiency of pyruvate dehydrogenase complex (PDHc)	20	1	0.042	0.0413	1	1
Exposure	Glucose homeostasis	21	1	0.0441	0.0433	1	1
Interaction	Phase II - Conjugation of compounds	146	4	0.341	0.000232	0.77	0.665
Interaction	Sudden infant death syndrome (SIDS) susceptibility pathways	14	2	0.0327	0.00044	1	0.665
Interaction	SLC transporter disorders	80	3	0.187	0.000686	1	0.665
Interaction	Glucose homeostasis	21	2	0.0491	0.00101	1	0.665
Interaction	Neurotransmitter disorders	23	2	0.0537	0.00121	1	0.665
Interaction	Disorders of transmembrane transporters	98	3	0.229	0.00124	1	0.665
Interaction	Amino acid metabolism	109	3	0.255	0.00169	1	0.665
Interaction	Biosynthesis and regeneration of tetrahydrobiopterin and catabolism of phenylalanine	31	2	0.0724	0.0022	1	0.665
Interaction	Neurotransmitter clearance	32	2	0.0747	0.00235	1	0.665
Interaction	Organic cation/anion/zwitterion transport	34	2	0.0794	0.00265	1	0.665
Interaction	Biomarkers for pyrimidine metabolism disorders	36	2	0.0841	0.00297	1	0.665
Interaction	Biological oxidations	317	4	0.74	0.00433	1	0.665
Interaction	SLC-mediated transmembrane transport	155	3	0.362	0.00463	1	0.665
Interaction	Defective SLC22A12 causes renal hypouricemia 1 (RHUC1)	2	1	0.00467	0.00467	1	0.665
Interaction	Defective SLC6A3 causes Parkinsonism-dystonia infantile (PKDYS)	2	1	0.00467	0.00467	1	0.665
Interaction	Defective SLC35A1 causes congenital disorder of glycosylation 2F (CDG2F)	2	1	0.00467	0.00467	1	0.665
Interaction	Termination of O-glycan biosynthesis	2	1	0.00467	0.00467	1	0.665
Interaction	Cytosolic sulfonation of small molecules	47	2	0.11	0.00502	1	0.665
Interaction	Involvement of δ-secretase in neurodegenerative diseases	3	1	0.00701	0.00699	1	0.665
Interaction	Lac-Phe pathway	3	1	0.00701	0.00699	1	0.665
Interaction	Interactions of natural killer cells in pancreatic cancer	3	1	0.00701	0.00699	1	0.665
Interaction	Transport of vitamins, nucleosides, and related molecules	62	2	0.145	0.00862	1	0.665
Interaction	Hydroxycarboxylic acid-binding receptors	4	1	0.00934	0.00931	1	0.665
Interaction	Synthesis of CL	4	1	0.00934	0.00931	1	0.665
Interaction	Common pathways underlying drug addiction	4	1	0.00934	0.00931	1	0.665
