## Supplemental Table 5 for "Metabolomic and Lipidomic Analysis of Manganese-Associated Parkinsonism: a Case-Control Study in Brescia, Italy"

Lipids	Beta_Coefficient_Exposure	SE_Beta_Coefficient_Exposure	CI_Lower_Exposure	CI_Upper_Exposure	Beta_Coefficient_Disease	SE_Beta_Coefficient_Disease	CI_Lower_Disease	CI_Upper_Disease	Beta_Coefficient_Interaction	SE_Beta_Coefficient_Interaction	CI_Lower_Interaction	CI_Upper_Interaction	Partial_Eta_Squared_Exposure	Partial_Eta_Squared_Disease	Partial_Eta_Squared_Interaction	P_Value_Exposure	P_Value_Disease	P_Value_Interaction	FDR_P_Value_Exposure	FDR_P_Value_Disease	FDR_P_Value_Interaction
PC(37:5e)	0.208796237	0.100771478	0.008626076	0.408966398	0.31679847	0.095144203	0.127806198	0.505790741	-0.484569033	0.137651016	-0.757995866	-0.211142201	0.001666782	0.011630418	0.119857223	0.041097178	0.001256856	0.000675639	0.470936578	0.01339625	0.020208795
PE(40:5e)	0.194498565	0.0967315	0.002353322	0.386643807	0.282358571	0.091329826	0.100943091	0.463774052	-0.464854195	0.13213252	-0.727319214	-0.202389176	0.00216426	0.005216546	0.119726505	0.047316289	0.002642155	0.000680542	0.470936578	0.013652392	0.020208795
PE(16:0_20:4)	0.123294119	0.083823247	-0.043210464	0.289798702	0.244655751	0.079142395	0.087449106	0.401862396	-0.395829627	0.114500208	-0.623270224	-0.16838903	0.016353815	0.006499783	0.116084303	0.144772514	0.002644566	0.000832237	0.579074307	0.013652392	0.020208795
PE(40:7e)	0.149745467	0.082632819	-0.014394478	0.313885411	0.236437038	0.078018443	0.081462985	0.391411091	-0.383482405	0.112874117	-0.607692973	-0.159271838	0.005237063	0.006487802	0.112563606	0.073256597	0.003178456	0.001010555	0.470936578	0.013652392	0.020208795
PC(35:4)	0.107485514	0.057018721	-0.00577517	0.220746199	0.170059695	0.053834685	0.063123706	0.276995684	-0.258701222	0.077885976	-0.413412145	-0.1039903	0.004025603	0.012527224	0.108128311	0.062608459	0.002149571	0.001289923	0.470936578	0.013470645	0.020208795
PE(18:0_20:4)	0.107485514	0.057018721	-0.00577517	0.220746199	0.170059695	0.053834685	0.063123706	0.276995684	-0.258701222	0.077885976	-0.413412145	-0.1039903	0.004025603	0.012527224	0.108128311	0.062608459	0.002149571	0.001289923	0.470936578	0.013470645	0.020208795
PE(18:0p_22:4)	0.180897208	0.100123114	-0.01798506	0.379779475	0.299377384	0.094532046	0.111601087	0.48715368	-0.441703831	0.13676537	-0.713371437	-0.170036224	0.00242514	0.012746831	0.102835004	0.074106754	0.002096965	0.001725031	0.470936578	0.013470645	0.020725463
PE(38:5e)	0.137374557	0.076763555	-0.015106816	0.289855929	0.230852947	0.07247693	0.08688643	0.374819465	-0.336357511	0.104856866	-0.544642795	-0.128072228	0.002907157	0.014447598	0.101588054	0.076847958	0.001981638	0.001847116	0.470936578	0.013470645	0.020725463
PC(37:6)	0.166600952	0.07519889	0.017227595	0.31597431	0.202339673	0.070999639	0.061307613	0.343371733	-0.327136296	0.102719578	-0.531176119	-0.123096474	0.000315779	0.008970665	0.100280555	0.02922286	0.005409416	0.001984353	0.457824806	0.0199632	0.020725463
PE(16:0p_20:4)	0.124799163	0.071863657	-0.017949163	0.267547489	0.208995629	0.067850651	0.074218646	0.343772611	-0.299534123	0.098163742	-0.494524338	-0.104543909	0.003777299	0.016880313	0.092820177	0.085840007	0.00273539	0.002985105	0.474644747	0.013652392	0.02805999
PE(36:5e)	0.10194654	0.06425214	-0.025682442	0.229575523	0.139578826	0.060664176	0.019076893	0.260080759	-0.262537676	0.087766623	-0.436875291	-0.088200061	0.004506237	0.000393165	0.089526276	0.116057709	0.023684875	0.003573959	0.545471231	0.057086621	0.030541101
Cer(d18:0_24:0)	-0.119161242	0.039921866	-0.198461124	-0.03986136	-0.035910163	0.037692552	-0.110781786	0.03896146	0.157580914	0.05453215	0.049259496	0.265902331	0.024641256	0.02560818	0.084049049	0.003643261	0.343259547	0.004820283	0.251014404	0.430218632	0.037758882
SM(d44:3)	0.072425128	0.050587501	-0.028060729	0.172910985	0.173261773	0.047762597	0.078387241	0.268136305	-0.180694881	0.06910111	-0.317955747	-0.043434015	0.00250768	0.058183485	0.06988993	0.155661052	0.000471794	0.010445732	0.579074307	0.011467164	0.075530678
PE(16:0_18:2)	0.078242825	0.054510374	-0.030035337	0.186520988	0.127849625	0.05146641	0.025617924	0.230081325	-0.188639113	0.074459645	-0.336544051	-0.040734176	0.000338072	0.006274653	0.065884146	0.154608607	0.014816386	0.013005969	0.579074307	0.042204251	0.080348373
LPC(18:0)	-0.126497819	0.047778405	-0.221403751	-0.031591887	0.07796079	0.045110366	-0.011645412	0.167566991	0.162847166	0.065263963	0.033208322	0.292486011	0.030398586	0.212065355	0.064036978	0.009554577	0.087340049	0.01439127	0.29937676	0.149272084	0.080348373
SM(d36:5)	0.025092308	0.03684454	-0.048094843	0.09827946	0.102154892	0.034787069	0.033054652	0.171255132	-0.125557559	0.050328609	-0.225529159	-0.02558596	0.041245239	0.034394221	0.064015224	0.497580629	0.004202473	0.014408443	0.914549609	0.017175324	0.080348373
PE(36:2e)	0.06605648	0.050328821	-0.033915541	0.166028501	0.144074363	0.047518363	0.049684973	0.238463753	-0.171287447	0.06874776	-0.307846427	-0.034728466	0.002678545	0.029320513	0.063860614	0.192652881	0.003164688	0.014531089	0.584173252	0.013652392	0.080348373
PC(35:3)	0.184877261	0.091244353	0.003631563	0.36612296	0.19986605	0.086149092	0.028741463	0.370990638	-0.306727845	0.124637231	-0.554304393	-0.059151298	0.000184779	0.010289726	0.062400329	0.045674387	0.02257745	0.015742796	0.470936578	0.057086621	0.082212378
PE(34:2e)	0.034602953	0.041430259	-0.047693166	0.116899073	0.128071004	0.039116713	0.050370459	0.205771549	-0.137207221	0.056592573	-0.249621415	-0.024793026	0.015760008	0.045798801	0.060674968	0.405787131	0.001499883	0.017306907	0.877811395	0.01339625	0.085623648
PE(16:0p_18:1)	0.030208326	0.040672167	-0.050581936	0.110998589	0.125190188	0.038400954	0.04891141	0.201468966	-0.132287585	0.05555704	-0.242644821	-0.021930349	0.017647482	0.046247403	0.058650215	0.459559852	0.001567646	0.019344516	0.899971378	0.01339625	0.088882428
PE(18:0p_18:1)	0.048115076	0.046962094	-0.045169356	0.141399507	0.15745175	0.04433964	0.069376502	0.245526999	-0.152087704	0.064148906	-0.279511624	-0.024663784	0.005533471	0.060949133	0.058175269	0.308290807	0.000609956	0.019856713	0.774243481	0.011467164	0.088882428
PC(42:5e)	-0.023220275	0.117743547	-0.257103366	0.210662816	0.134658674	0.111168519	-0.086163933	0.35548128	-0.362344465	0.160834387	-0.681822216	-0.042866713	0.061580606	0.004501993	0.052829007	0.844102558	0.228915828	0.026668534	0.927609168	0.316442468	0.113947372
Cer(d18:1_24:0)	-0.086695724	0.030373723	-0.147029393	-0.026362055	0.053623682	0.028677595	-0.003340838	0.110588203	0.091827954	0.041489655	0.009413852	0.174242056	0.05474104	0.20915038	0.051080836	0.005340732	0.06471553	0.02937924	0.251014404	0.115410885	0.120071677
MePC(29:2)	0.01722717	0.078192671	-0.138092965	0.172547305	0.11335118	0.073826241	-0.033295578	0.259997938	-0.221160573	0.106808998	-0.433323527	-0.008997619	0.020703934	0.000314969	0.044994973	0.826117851	0.128160717	0.041227191	0.927609168	0.200785123	0.161473167
PC(16:0_22:6)	0.025686244	0.06074509	-0.094976415	0.146348904	0.115960908	0.057352967	0.002036285	0.229885531	-0.169528779	0.082976092	-0.334350592	-0.004706965	0.024879009	0.006756139	0.043859264	0.67340008	0.046125312	0.043934285	0.914549609	0.092250624	0.165192911
SM(d44:6)	0.143618489	0.079329723	-0.013960261	0.301197239	0.191475192	0.074899798	0.042695944	0.34025444	-0.212806597	0.10836218	-0.428054756	0.002441562	0.001706364	0.031241684	0.040658068	0.073534255	0.012232288	0.052600139	0.470936578	0.037091455	0.190169734
TG(16:0_18:1_22:6)	0.163690853	0.106319089	-0.047498956	0.374880663	0.097271823	0.100382025	-0.102124739	0.296668385	-0.278343985	0.145228898	-0.56682335	0.010135379	0.00527262	0.005826994	0.038799849	0.127123524	0.335105507	0.058428417	0.569029106	0.430218632	0.203417451
SM(d42:4)	0.220885871	0.165307203	-0.107476579	0.549248322	0.425230883	0.156076128	0.115204827	0.735256939	-0.416781206	0.225805009	-0.865315117	0.031752704	2.80E-05	0.043837935	0.036086582	0.184810949	0.007721832	0.068179004	0.579074307	0.025923294	0.22607438
TG(16:1_14:0_18:2)	-0.056814744	0.109080647	-0.273490048	0.159860561	0.292262852	0.102989372	0.087687116	0.496838588	0.273443241	0.149001108	-0.022529156	0.569415638	0.004634701	0.280419922	0.035688742	0.603735805	0.005600679	0.069746351	0.914549609	0.0199632	0.22607438
SM(d42:3)	0.025645975	0.036523877	-0.04690422	0.09819617	0.11329308	0.034484313	0.044794228	0.181791931	-0.090389505	0.049890593	-0.189491039	0.008712029	0.01277018	0.082454366	0.034815113	0.484365247	0.001447279	0.073322765	0.914549609	0.01339625	0.229744663
PC(40:9)	0.007930589	0.052264887	-0.095887189	0.111748367	0.064760838	0.049346315	-0.033259554	0.162781231	-0.125210767	0.071392372	-0.267022944	0.01660141	0.027387507	7.01E-05	0.032696488	0.879729187	0.192694421	0.082824816	0.929152175	0.274443569	0.251146216
PC(20:4e_16:0)	0.008012562	0.048267609	-0.087865114	0.103890237	0.080466538	0.045572252	-0.010057142	0.170990218	-0.111467328	0.065932201	-0.242433547	0.019498891	0.022431611	0.005816498	0.030452825	0.868522956	0.080801761	0.094329074	0.92774043	0.140654918	0.271471413
MePC(33:1e)	0.018432882	0.04185277	-0.064702505	0.101568268	0.084565884	0.03951563	0.006072938	0.163058829	-0.096363878	0.057169712	-0.209924488	0.017196731	0.018538157	0.021377388	0.030276324	0.660675891	0.035024937	0.095303794	0.914549609	0.074826001	0.271471413
SM(d19:1_23:3)	0.008860388	0.17253367	-0.333856551	0.351577328	0.057369669	0.162899056	-0.266209294	0.380948631	-0.381463787	0.23567616	-0.849605527	0.086677953	0.021249372	0.015812361	0.027983847	0.959155563	0.725518124	0.108995807	0.969469063	0.774985269	0.301341349
CerG3GNAc1(d42:1)	0.020309805	0.087764617	-0.154023826	0.194643435	0.181612908	0.082863671	0.017014405	0.346211412	-0.189029489	0.119884009	-0.427164346	0.049105367	0.01618751	0.021612437	0.026594332	0.817514119	0.030953289	0.118318688	0.927609168	0.069276409	0.317770191
SM(d44:5)	-0.011359356	0.021051883	-0.053176335	0.030457622	0.044988133	0.019876305	0.005506295	0.084469971	-0.043966124	0.028756282	-0.101086945	0.013154698	0.065013297	0.030341175	0.025044609	0.590798666	0.025988125	0.129752419	0.914549609	0.061072094	0.338797984
PC(18:0_20:3)	0.073901986	0.074576428	-0.074234926	0.222038897	0.138859973	0.070411935	-0.001004687	0.278724633	-0.153165502	0.101869311	-0.355516374	0.04918537	0.009301658	0.031407509	0.024240228	0.324334543	0.051633567	0.136160229	0.774243481	0.097071106	0.343514411
PE(18:0_18:1)	-0.177641277	0.100390331	-0.377054338	0.021771783	0.062851104	0.094784341	-0.125426345	0.251128553	0.204750752	0.13713038	-0.067641903	0.477143407	0.003261722	0.04531514	0.023912824	0.080159418	0.508945384	0.138867528	0.470936578	0.610671236	0.343514411
PE(22:4e)	-0.034817421	0.117334882	-0.26788875	0.198253908	0.075008709	0.110782675	-0.145047466	0.295064884	-0.231614289	0.160276162	-0.549983196	0.086754618	0.031977463	0.004053152	0.022433536	0.767344703	0.500072967	0.151866027	0.927609168	0.610478687	0.366036065
TG(16:0_10:0_18:1)	-0.066450094	0.18374705	-0.431441037	0.298540848	0.792463987	0.173486259	0.447854845	1.137073129	0.342648321	0.250993324	-0.155919084	0.841215725	0.000943504	0.407758309	0.020069056	0.718460184	1.54E-05	0.175565467	0.925140511	0.001449636	0.412578847
PC(33:1)	-0.012334524	0.055400409	-0.12238063	0.097711582	0.081081975	0.052306743	-0.022818943	0.184982894	-0.095760622	0.075675406	-0.24608052	0.054559277	0.00908	0.002476625	0.017292089	0.824312185	0.124582561	0.208953916	0.927609168	0.200785123	0.479065076
CerG3GNAc1(d42:2)	-0.018699193	0.095652176	-0.20870049	0.171302104	0.138831748	0.090310773	-0.040559509	0.318223005	-0.161893695	0.130658193	-0.421430145	0.097642754	0.024419061	0.00789736	0.016591255	0.845443992	0.127697929	0.218508619	0.927609168	0.200785123	0.489043099
PC(36:5e)	0.056756864	0.050384437	-0.043325631	0.156839359	0.072513754	0.047570873	-0.021979941	0.167007449	-0.083140819	0.06882373	-0.219850704	0.053569066	0.000104535	0.013334786	0.015783433	0.262925909	0.130893976	0.230167541	0.726912808	0.20112893	0.50315695
Hex1Cer(d18:1_24:0)	-0.104155762	0.046802495	-0.19712317	-0.011188354	0.072507569	0.044188954	-0.015268358	0.160283497	0.075615785	0.063930898	-0.05137509	0.20260666	0.046012512	0.112803954	0.015140363	0.028523069	0.104280066	0.239979878	0.457824806	0.175041539	0.512684284
PC(16:0_20:4)	0.129786312	0.096607016	-0.062111658	0.321684283	0.146663434	0.091212294	-0.034518582	0.327845451	-0.150506443	0.131962479	-0.412633696	0.111620809	0.002279044	0.01805223	0.014093012	0.182468212	0.111313653	0.257060654	0.579074307	0.183569884	0.523383965
PC(32:1)	-0.021551676	0.038000516	-0.097035033	0.053931682	0.034295051	0.035878494	-0.03697317	0.105563272	0.05809291	0.051907641	-0.045015242	0.161201062	0.000978137	0.06123969	0.013577051	0.572014336	0.341672135	0.266017683	0.914549609	0.430218632	0.523383965
SM(d34:1)	0.01200982	0.028377243	-0.044358087	0.068377726	0.061677169	0.026792603	0.008456955	0.114897382	-0.043325297	0.038762519	-0.120322278	0.033671685	0.007302498	0.050983722	0.013542416	0.673133224	0.023615423	0.266632556	0.914549609	0.057086621	0.523383965
PC(30:0)	-0.021465652	0.051557512	-0.123878316	0.080947012	0.104190862	0.048678441	0.007497119	0.200884605	0.078612173	0.070426117	-0.061280657	0.218505004	0.000849881	0.181954041	0.013507179	0.678138773	0.034997621	0.267259897	0.914549609	0.074826001	0.523383965
PC(38:5e)	-0.010659791	0.043233331	-0.096537492	0.075217911	0.047182126	0.040819098	-0.033899999	0.12826425	-0.063555003	0.059055519	-0.180861538	0.053751531	0.032775967	0.005217482	0.012567375	0.805800879	0.250754529	0.284686884	0.927609168	0.341607619	0.536293655
Hex2Cer(d18:1_24:0)	-0.058318639	0.065716496	-0.188856386	0.072219107	-0.028144845	0.06204676	-0.151393111	0.095103421	0.095987367	0.089766893	-0.082323538	0.274298272	0.001214554	0.002716033	0.012408851	0.37718815	0.651191605	0.287764566	0.844183003	0.711767569	0.536293655
PC(16:0_20:3)	0.169594453	0.102494088	-0.033997463	0.373186369	0.193212878	0.09677062	0.000989928	0.385435827	-0.148708543	0.140004054	-0.426809398	0.129392311	0.011754892	0.038605909	0.012246105	0.101435594	0.048856139	0.290967834	0.529719213	0.095676605	0.536293655
PC(40:6)	0.051639315	0.095036539	-0.137139095	0.240417725	0.047831595	0.089729515	-0.130405063	0.226068253	-0.128724557	0.12981725	-0.386590578	0.129141463	0.006119196	5.28E-05	0.010689301	0.588208662	0.595288581	0.324030395	0.914549609	0.666156269	0.550672532
SM(d18:1_18:0)	0.019491841	0.033018949	-0.046096246	0.085079927	0.063501618	0.031175107	0.001576097	0.125427138	-0.044651896	0.04510296	-0.134243384	0.044939593	0.001774589	0.040089475	0.010655549	0.556437366	0.044561935	0.324799594	0.914549609	0.091061344	0.550672532
TG(18:1_18:1_18:3)	0.064598122	0.105064103	-0.144098812	0.273295056	0.238675232	0.09919712	0.041632338	0.435718125	-0.141824489	0.143514622	-0.426898655	0.143249678	0.000109535	0.050845198	0.010617759	0.540191602	0.018147139	0.325663663	0.914549609	0.050171501	0.550672532
TG(16:0_14:0_18:2)	0.014196609	0.068983078	-0.122829802	0.151223019	0.212391139	0.06513093	0.083016548	0.341765729	0.093047978	0.094228952	-0.09412626	0.280222217	0.007937207	0.263890028	0.010601686	0.837408075	0.001563168	0.32603209	0.927609168	0.01339625	0.550672532
PC(16:0_18:2)	0.013790731	0.031229029	-0.048241898	0.07582336	0.062413664	0.029485139	0.003845057	0.12098227	-0.041946175	0.042657978	-0.126681009	0.042788658	0.000108514	0.033478884	0.010513628	0.659826443	0.037007187	0.328060232	0.914549609	0.077303903	0.550672532
TG(18:1_18:1_18:2)	0.015153755	0.029147689	-0.042744548	0.073052058	0.030017775	0.027520025	-0.024647375	0.084682925	-0.036981179	0.039814926	-0.116068639	0.042106281	0.000331004	0.001627894	0.009391401	0.604398779	0.278257738	0.355435986	0.914549609	0.373660391	0.586157591
PC(38:2)	-0.052554455	0.082777977	-0.216982738	0.111873828	-0.010334371	0.078155495	-0.16558066	0.144911918	0.099964291	0.113072398	-0.124640137	0.32456872	2.25E-05	0.005323488	0.008515713	0.527096823	0.895095625	0.378986445	0.914549609	0.924604272	0.614219411
SM(d44:4)	-0.005140914	0.029676167	-0.064088974	0.053807146	0.072138433	0.028018992	0.016482146	0.127794719	-0.034245562	0.040536813	-0.114766961	0.046275837	0.006864429	0.064310668	0.007781713	0.862852439	0.011648895	0.400437275	0.92774043	0.03649987	0.637984811
Cer(d18:1_24:1)	-0.085902072	0.035421179	-0.156261894	-0.015542251	0.046492378	0.033443192	-0.019938414	0.112923171	0.038467278	0.048384339	-0.057642267	0.134576824	0.086773303	0.078263736	0.006898041	0.017276212	0.167862369	0.428661467	0.405990982	0.24275481	0.647311952
TG(16:1_16:1_18:2)	-0.005940102	0.077024501	-0.158939811	0.147059607	0.205777553	0.072723304	0.061321644	0.350233462	0.082517216	0.105213311	-0.126476101	0.291510533	0.000225072	0.213614892	0.00671399	0.938697672	0.005734111	0.434909741	0.959104143	0.0199632	0.647311952
TG(18:1_17:1_18:1)	0.008608325	0.044983119	-0.080745116	0.097961766	-0.014408455	0.042471175	-0.098772227	0.069955317	0.047982699	0.061445681	-0.074071598	0.170036997	0.008703474	0.001963218	0.006656481	0.848663707	0.735201139	0.436890279	0.927609168	0.776504574	0.647311952
PE(36:1)	-0.02810759	0.028712015	-0.085140481	0.028925301	0.000471062	0.027108681	-0.053377002	0.054319126	0.030370397	0.039219808	-0.047534935	0.108275728	7.33E-07	0.0019554	0.006546305	0.330200744	0.986174069	0.440723031	0.774243481	0.986174069	0.647311952
PE(38:4)	-0.02810759	0.028712015	-0.085140481	0.028925301	0.000471062	0.027108681	-0.053377002	0.054319126	0.030370397	0.039219808	-0.047534935	0.108275728	7.33E-07	0.0019554	0.006546305	0.330200744	0.986174069	0.440723031	0.774243481	0.986174069	0.647311952
TG(16:0_14:0_14:0)	0.171071557	0.143608124	-0.11418834	0.456331455	0.470957593	0.135588769	0.20162716	0.740288026	0.147356684	0.196164675	-0.242300345	0.537013714	0.044740544	0.266952271	0.006162713	0.236657678	0.00078862	0.454477361	0.67411581	0.012355043	0.657244183
TG(16:0_14:0_16:0)	0.101007738	0.097341793	-0.092349776	0.294365252	0.331044725	0.091906039	0.148484669	0.513604781	0.092422421	0.132966163	-0.171698527	0.356543369	0.03752892	0.271368178	0.005281185	0.302177534	0.000514274	0.488774832	0.774243481	0.011467164	0.696133851
Hex2Cer(d18:1_24:1)	-0.07838183	0.056189121	-0.189994615	0.033230955	-0.032786932	0.053051411	-0.138167043	0.072593179	0.046413239	0.076752765	-0.1060467	0.198873177	0.011797489	0.00253145	0.004002328	0.166422076	0.538104614	0.546875946	0.579074307	0.632272922	0.764374451
SM(d42:2)	-0.161007091	0.134401874	-0.427979904	0.105965721	-0.02446252	0.126896614	-0.276527054	0.227602014	0.107594117	0.183589196	-0.257083267	0.472271501	0.018022782	0.001581534	0.003760151	0.23404628	0.847564611	0.559286631	0.67411581	0.88523415	0.764374451
SM(d38:2)	-0.034268203	0.042498267	-0.11868579	0.050149384	0.106776131	0.040125082	0.027072586	0.186479677	-0.033502936	0.058051443	-0.148814996	0.081809124	0.050253113	0.105884402	0.003646797	0.422147073	0.009207089	0.565280115	0.877811395	0.029843669	0.764374451
Cer(m18:0_24:0)	0.051927947	0.067637549	-0.082425736	0.18628163	0.030686394	0.063860538	-0.096164719	0.157537507	0.052781554	0.092390998	-0.130741814	0.236304922	0.031702869	0.017331519	0.003573624	0.444630162	0.632009451	0.569215016	0.889260325	0.698928099	0.764374451
SM(d43:4)	-0.020574061	0.032988997	-0.086102651	0.044954529	0.030652524	0.031146828	-0.031216822	0.092521871	0.024116728	0.045062046	-0.06539349	0.113626946	0.007755413	0.047413589	0.003137681	0.534408237	0.327661015	0.593824378	0.914549609	0.427779659	0.786190021
PC(31:1)	-0.011277493	0.034668737	-0.080142681	0.057587695	0.062126688	0.032732768	-0.002892935	0.12714631	-0.023450719	0.047356524	-0.117518637	0.070617199	0.004605555	0.03868421	0.002687463	0.745706158	0.060866302	0.621656036	0.927609168	0.112184949	0.811606492
TG(18:0_16:0_16:0)	0.132975942	0.087835584	-0.041498654	0.307450539	0.252505892	0.082930675	0.087774294	0.41723749	0.056937105	0.119980947	-0.181390307	0.295264517	0.06700716	0.198329844	0.002468604	0.133512045	0.003045016	0.636243716	0.570460554	0.013652392	0.819272731
MePC(31:0e)	-0.023485781	0.056954968	-0.136619828	0.089648265	0.075722412	0.053774492	-0.03109401	0.182538835	-0.034638344	0.077798891	-0.189176283	0.119899595	0.01577028	0.02622007	0.002173607	0.681047581	0.162494661	0.657211388	0.914549609	0.238664034	0.834836087
TG(16:0_18:2_18:2)	0.016969309	0.043746181	-0.069927105	0.103865723	0.023492615	0.041303309	-0.058551335	0.105536566	0.023780248	0.059756058	-0.09491782	0.142478315	0.018753351	0.010807871	0.00173729	0.698993147	0.570904587	0.691595099	0.925140511	0.650814619	0.86679919
PC(16:0_18:1)	-0.110824299	0.08230513	-0.27431333	0.052664731	0.033768507	0.077709053	-0.12059098	0.188127994	0.041577456	0.112426503	-0.181743981	0.264898893	0.04821135	0.017266263	0.001500669	0.181483877	0.66491744	0.712376627	0.579074307	0.718416544	0.881097407
SM(d34:0)	-0.016005616	0.035680837	-0.086881215	0.054869984	-0.019633954	0.03368835	-0.086551723	0.047283815	0.016721918	0.048739024	-0.080092166	0.113536002	0.00244185	0.001671908	0.001291861	0.6548029	0.561461736	0.732321359	0.914549609	0.650814619	0.887107414
PC(18:0_14:1)	0.050005272	0.06302088	-0.075177965	0.175188509	0.076865618	0.059501672	-0.041327145	0.19505838	-0.029100235	0.086084757	-0.20009703	0.14189656	0.000571137	0.034050694	0.001254163	0.429567278	0.199689802	0.736110408	0.877811395	0.280161812	0.887107414
TG(16:0_18:1_18:2)	0.00038595	0.018004649	-0.035378074	0.036149974	-0.051486838	0.016999235	-0.08525373	-0.017719946	0.007685499	0.024593847	-0.041167157	0.056538154	0.008786166	0.158049379	0.001071973	0.982944692	0.003195241	0.755377969	0.982944692	0.013652392	0.888571225
Cer(d34:1)	0.035065609	0.04281104	-0.049973263	0.120104481	0.036824104	0.040420389	-0.043466033	0.117114241	-0.018208563	0.058478682	-0.13436928	0.097952154	0.00345889	0.014698569	0.001064271	0.414881483	0.364687609	0.75623083	0.877811395	0.45106099	0.888571225
SM(d34:4)	-0.004236034	0.037512614	-0.078750233	0.070278166	0.053739186	0.035417837	-0.016613996	0.124092369	-0.012815749	0.05124118	-0.114600058	0.088968561	0.008286408	0.045798575	0.000686926	0.910340407	0.132659507	0.803068806	0.950799981	0.20112893	0.915265273
SM(d40:2)	-0.021272921	0.033542131	-0.087900244	0.045354402	0.074300365	0.031669074	0.011393641	0.137207089	-0.011333116	0.045817612	-0.102344173	0.079677941	0.024805226	0.09757079	0.000671894	0.527531661	0.021139898	0.805192395	0.914549609	0.055198622	0.915265273
SM(d40:1)	-0.019213517	0.036277428	-0.091274172	0.052847138	0.063959704	0.034251627	-0.004076945	0.131996353	0.011602476	0.049553951	-0.08683036	0.110035313	0.004798396	0.080969914	0.000602063	0.597660132	0.065072094	0.815403605	0.914549609	0.115410885	0.915265273
TG(16:0_16:1_18:2)	0.027678728	0.043978705	-0.059679567	0.115037023	0.092560798	0.041522849	0.010080759	0.175040836	0.013872114	0.060073679	-0.10545687	0.133201098	0.007915063	0.117671964	0.000585627	0.530685963	0.028265408	0.817896627	0.914549609	0.064803617	0.915265273
SM(d32:1)	-0.003539974	0.037878391	-0.078780744	0.071700796	0.051532404	0.035763188	-0.019506776	0.122571584	0.009413772	0.051740821	-0.093363012	0.112190557	0.001661206	0.059444332	0.000363631	0.925746529	0.153035363	0.856033768	0.956265646	0.228338479	0.946672637
TG(16:0_16:0_16:0)	0.089144598	0.092493128	-0.094581639	0.272870835	0.251152235	0.087328133	0.077685627	0.424618843	0.018291607	0.126343022	-0.232673287	0.2692565	0.027584781	0.15308971	0.000230282	0.337701944	0.005016379	0.885206845	0.774243481	0.019647483	0.967551668
PC(35:2)	-0.014600988	0.042011772	-0.098052212	0.068850236	0.078472571	0.039665753	-0.000318575	0.157263717	-0.006054355	0.057386904	-0.12004639	0.107937679	0.010579573	0.079716018	0.000122297	0.728984365	0.050913989	0.916210765	0.926007166	0.097071106	0.983636183
PC(34:3e)	-0.012738247	0.065069379	-0.141990574	0.11651408	0.0403264	0.061435779	-0.081708227	0.162361027	-0.008187493	0.088882949	-0.184742552	0.168367566	0.002692241	0.008009678	9.32E-05	0.845231305	0.513223698	0.926808794	0.927609168	0.610671236	0.983636183
SM(d33:1)	-0.011152554	0.035905841	-0.082475097	0.060169988	0.0347788	0.033900789	-0.032560953	0.102118554	-0.003539828	0.049046373	-0.100964423	0.093884768	0.009388086	0.025796726	5.72E-05	0.756810804	0.307658331	0.942622562	0.927609168	0.407322298	0.983636183
MePC(34:1)	-0.01678917	0.036377326	-0.08904826	0.05546992	0.081732372	0.034345946	0.01350837	0.149956375	-0.002227096	0.049690409	-0.100930989	0.096476797	0.014983195	0.116786043	2.21E-05	0.645520888	0.019415329	0.96434944	0.914549609	0.052144026	0.983636183
TG(18:0_16:0_18:1)	0.095427395	0.068159875	-0.039963824	0.230818613	0.162971627	0.064353696	0.035140916	0.290802337	0.00348867	0.09310448	-0.181451942	0.188429282	0.042888977	0.122776032	1.54E-05	0.164897806	0.013040785	0.970191954	0.579074307	0.038307305	0.983636183
Hex2Cer(d18:1_16:0)	-0.014082304	0.038108405	-0.089779969	0.061615361	-0.000927894	0.035980358	-0.072398455	0.070542667	-0.001407728	0.052055014	-0.104808618	0.101993162	6.86E-07	0.001698571	8.04E-06	0.712589192	0.979482176	0.97848459	0.925140511	0.986174069	0.983636183
TG(18:0_18:0_18:1)	0.115363572	0.106258164	-0.095705217	0.326432362	0.375088492	0.100324503	0.175806192	0.574370792	0.003706512	0.145145676	-0.284607543	0.292020566	0.024540829	0.22987897	7.17E-06	0.280483275	0.00032285	0.979682956	0.753297937	0.011467164	0.983636183
PC(34:3)	-0.416594435	0.257743787	-0.928570805	0.095381935	0.137065386	0.243350875	-0.346321232	0.620452005	0.007241001	0.352070793	-0.69210438	0.706586382	0.046248264	0.004205197	4.65E-06	0.109488527	0.574655461	0.983636183	0.541680079	0.650814619	0.983636183
