## Supplemental Table 6 for "Metabolomic and Lipidomic Analysis of Manganese-Associated Parkinsonism: a Case-Control Study in Brescia, Italy"

Effect	Pathway name	Pathway lipids	p-value	Benjamini correction
Disease	Retrograde endocannabinoid signaling	8	0.001902246	0.027709003
Disease	Ferroptosis	11	0.003694534	0.027709003
Disease	Pathogenic Escherichia coli infection	1	0.009310987	0.046554935
Disease	Glycerophospholipid metabolism	26	0.020621243	0.059410491
Disease	Glycosylphosphatidylinositol (GPI)-anchor biosynthesis	3	0.027724896	0.059410491
Disease	Autophagy - other	3	0.027724896	0.059410491
Disease	Kaposi's sarcoma-associated herpesvirus infection	3	0.027724896	0.059410491
Disease	Necroptosis	4	0.036828595	0.061380992
Disease	Autophagy - animal	4	0.036828595	0.061380992
Disease	Choline metabolism in cancer	5	0.045863974	0.068795961
Disease	Linoleic acid metabolism	25	0.212807028	0.228007529
Disease	Sphingolipid metabolism	21	0.181448418	0.226810522
Disease	alpha-Linolenic acid metabolism	23	0.197250215	0.227596402
Disease	Arachidonic acid metabolism	75	0.530086878	0.530086878
Disease	Sphingolipid signaling pathway	9	0.081329969	0.110904504
Interaction	Pathway name	Pathway lipids	p-value	Benjamini correction
Interaction	Retrograde endocannabinoid signaling	8	0.002832006	0.036229179
Interaction	Sphingolipid signaling pathway	9	0.003622918	0.036229179
Interaction	Ferroptosis	11	0.005479655	0.036531034
Interaction	Pathogenic Escherichia coli infection	1	0.011173184	0.055088107
Interaction	Sphingolipid metabolism	21	0.019892185	0.055088107
Interaction	AGE-RAGE signaling pathway in diabetic complications	2	0.022242141	0.055088107
Interaction	Glycerophospholipid metabolism	26	0.030013782	0.055088107
Interaction	Glycosylphosphatidylinositol (GPI)-anchor biosynthesis	3	0.03320765	0.055088107
Interaction	Autophagy - other	3	0.03320765	0.055088107
Interaction	Neurotrophin signaling pathway	3	0.03320765	0.055088107
Interaction	Adipocytokine signaling pathway	3	0.03320765	0.055088107
Interaction	Kaposi's sarcoma-associated herpesvirus infection	3	0.03320765	0.055088107
Interaction	Autophagy - animal	4	0.044070485	0.055088107
Interaction	Necroptosis	4	0.044070485	0.055088107
Interaction	Insulin resistance	4	0.044070485	0.055088107
Interaction	Leishmaniasis	4	0.044070485	0.055088107
Interaction	Linoleic acid metabolism	25	0.249799178	0.262946504
Interaction	alpha-Linolenic acid metabolism	23	0.231955563	0.257728403
Interaction	Arachidonic acid metabolism	75	0.596334029	0.596334029
Interaction	Choline metabolism in cancer	5	0.054831418	0.064507551
